# Characterization of mitochondrial DNA quantity and quality in the human aged and Alzheimer’s disease brain

**DOI:** 10.1101/2021.05.20.21257456

**Authors:** Hans-Ulrich Klein, Caroline Trumpff, Hyun-Sik Yang, Annie J. Lee, Martin Picard, David A. Bennett, Philip L. De Jager

## Abstract

Mitochondrial dysfunction is a feature of neurodegenerative diseases, including Alzheimer’s disease (AD). Using whole-genome sequencing, we assessed mitochondrial DNA (mtDNA) heteroplasmy levels and mtDNA copy number (mtDNAcn) in 1,361 human brain samples of five brain regions from three studies. Multivariable analysis of ten common brain pathologies identified tau pathology in the dorsolateral prefrontal cortex and TDP-43 pathology in the posterior cingulate cortex as primary drivers of reduced mtDNAcn in the aged human brain. Amyloid-β pathology, age, and sex were not associated with mtDNAcn. Further, there is evidence for a direct effect of mitochondrial health on cognition. In contrast, while mtDNA heteroplasmy levels increase by about 1.5% per year of life in the cortical regions, we found little evidence for an association with brain pathologies or cognitive functioning. Thus, our data indicates that mtDNA heteroplasmy burden is unlikely to be involved in the pathogenesis of late-onset neurodegenerative diseases.
