## Supplemental Excel File 2 for "Characterization of mitochondrial DNA quantity and quality in the human aged and Alzheimer’s disease brain"

### Sheet: mtDNAcnGWAS
snp ID	Chr	Position	Ref. allele	Alt. allele*	UK Biobank mtDNAcn GWAS (Longchamps et al.)				ROSMAP DLPFC (n=454)				ROSMAP CB (n=242)				Mayo TCX (n=262)				MSBB FP (n=270)				Meta-analysis (n=1228)
					Beta	SE	p	RAF	Beta	SE	p	RAF	Beta	SE	p	RAF	Beta	SE	p	RAF	Beta	SE	p	RAF	Beta	SE	p	FWER
rs1569419	1	2996602	T	C	0.02295	0.002504	1.9e-19	0.233191	-0.0113187	0.077822	0.884426	0.248899	0.164576	0.104121	0.115317	0.21281	-0.0307674	0.104417	0.768497	0.272901	0.00449716	0.102523	0.965045	0.225926	0.0245769	0.0474464	0.604462	1
rs3818157	1	12027308	G	A	-0.021182	0.00212	3e-24	0.538437	-0.104991	0.0651092	0.107552	0.527533	-0.0902327	0.0903312	0.318871	0.555785	-0.179744	0.0845472	0.0344792	0.553435	-0.00707876	0.0876512	0.935694	0.598148	-0.0984746	0.0398884	0.0135584	1
rs204071	1	29194032	C	T	0.02249	0.004152	2.8e-08	0.931713	0.232625	0.124088	0.0614918	0.92511	-0.304896	0.213719	0.155022	0.950413	-0.109364	0.177688	0.538792	0.94084	-0.231197	0.142202	0.105186	0.903704	-0.0785247	0.129153	0.543191	1
1:156455314	1	156455314	CTT	C	-0.014484	0.002256	9.9e-11	0.31637	-0.0186343	0.0702709	0.791002	0.332558	-0.237934	0.0935296	0.0116437	0.325328	0.0359097	0.0959613	0.708584	0.296748	-0.00512296	0.0981419	0.958416	0.290948	-0.0546348	0.0581632	0.347558	1
rs6425521	1	171942783	C	A	0.02174	0.002642	2.3e-17	0.197495	-0.095388	0.0766505	0.213986	0.214758	-0.0181492	0.114328	0.874005	0.198347	-0.0498552	0.110272	0.651579	0.192748	-0.0354217	0.109087	0.74566	0.168519	-0.0598103	0.0492079	0.22419	1
1:205246482	1	205246482	TTTTG	T	-0.016314	0.002154	1.5e-13	0.614256	0.12577	0.0645639	0.0520425	0.580396	0.105086	0.0907038	0.247814	0.628099	0.0570819	0.0872776	0.513691	0.610687	-0.0592817	0.0833519	0.477582	0.615242	0.0640719	0.0430984	0.137109	1
rs10749636	1	248020448	G	A	0.01532	0.002477	1.1e-09	0.238406	0.126839	0.0773765	0.101867	0.230176	-0.0519378	0.106623	0.626632	0.229339	-0.0638199	0.0958955	0.50633	0.242366	0.0522853	0.0931276	0.574979	0.237037	0.0303465	0.0491837	0.537233	1
rs655029	2	31477838	G	A	-0.014052	0.002335	1.6e-09	0.290706	-0.0957287	0.0675365	0.157053	0.318282	-0.141521	0.0967471	0.144865	0.301653	0.252417	0.0969599	0.00978021	0.291985	0.110267	0.0903618	0.223457	0.288889	0.0270067	0.089986	0.764085	1
rs711244	2	37068428	C	T	-0.013768	0.002122	1.8e-10	0.579539	-0.0163211	0.0640791	0.79907	0.55837	-0.0120222	0.0950177	0.899425	0.623967	0.0970581	0.0871503	0.266475	0.603053	0.0734081	0.0847124	0.386978	0.588889	0.0283089	0.03999	0.479008	1
rs2302643	2	64881229	G	A	0.01212	0.002125	7.1e-09	0.553774	0.0780512	0.0617895	0.207185	0.551762	0.0668098	0.0860144	0.438104	0.586777	0.0261902	0.085475	0.759548	0.561069	-0.0622321	0.0856119	0.46793	0.574074	0.0366462	0.038622	0.3427	1
rs12052715	2	160677375	C	G	-0.016754	0.002343	3.3e-13	0.275224	-0.0545395	0.0720387	0.449397	0.277533	0.0553617	0.10359	0.593552	0.305785	-0.107073	0.0930917	0.251157	0.307252	0.173093	0.085018	0.0427606	0.385185	0.0148068	0.0632387	0.814875	1
rs78909033	2	241510903	G	A	-0.024616	0.003077	4.4e-15	0.866128	-0.123779	0.0946566	0.191663	0.864537	0.0572392	0.140066	0.683164	0.869835	-0.19844	0.125206	0.11424	0.864504	0.11122	0.143767	0.439858	0.909259	-0.0616605	0.0665681	0.354302	1
rs13084580	3	39188182	C	T	0.02691	0.003309	4.2e-16	0.886999	-0.0788205	0.106084	0.457874	0.89978	-0.0731618	0.145897	0.616517	0.886364	-0.0913164	0.131517	0.488113	0.881679	-0.173596	0.117481	0.140705	0.874074	-0.106341	0.0613017	0.0827907	1
rs6786055	3	48751820	G	T	-0.014694	0.002175	2.7e-12	0.370122	-0.0850787	0.0683946	0.214175	0.35793	-0.144719	0.0947552	0.128039	0.353306	-0.101994	0.088702	0.251297	0.377863	-0.193624	0.0915386	0.0353554	0.318519	-0.123124	0.0418271	0.00324376	0.262744
rs1354034	3	56849749	T	C	-0.031093	0.002136	3.4e-49	0.400257	0.0338868	0.0671021	0.613806	0.375551	-0.194214	0.0929215	0.0376897	0.35124	-0.064888	0.087204	0.457513	0.379771	0.0221777	0.0788753	0.778799	0.453704	-0.0379859	0.04933	0.441278	1
rs6778131	3	168861068	T	A	-0.012015	0.002176	2.3e-08	0.376044	-0.0239154	0.068018	0.725302	0.360132	0.149727	0.0941666	0.113179	0.384298	-0.161582	0.0916934	0.0792472	0.353053	-0.0392813	0.0813386	0.629544	0.383333	-0.0210117	0.0564945	0.709949	1
rs755492124	4	102777542	TAAAG	T	0.01375	0.002148	2.4e-11	0.605827	-0.00367832	0.0661949	0.955711	0.624449	0.0371036	0.0881625	0.674247	0.588843	0.0161061	0.0898832	0.857933	0.583969	0.083384	0.085675	0.331322	0.611111	0.0280239	0.0402621	0.486405	1
rs2736100	5	1286516	C	A	-0.01726	0.002098	1.6e-16	0.501902	0.0024662	0.0613508	0.967953	0.481278	-0.0668747	0.0915008	0.465593	0.502066	-0.110736	0.0840203	0.18871	0.486641	0.100469	0.0888762	0.259325	0.535185	-0.0157641	0.0391248	0.687009	1
rs114694170	5	88180196	T	C	0.03657	0.004514	9.9e-16	0.941548	-0.0888378	0.142539	0.533436	0.947137	0.160415	0.187122	0.39217	0.938017	0.0395228	0.18041	0.826771	0.946565	0.116265	0.222163	0.601185	0.962963	0.0293465	0.0881259	0.739129	1
rs56116444	5	111061847	T	G	-0.025006	0.00398	3.8e-10	0.924763	0.114453	0.122944	0.352387	0.92511	0.0143295	0.189328	0.939734	0.940083	0.0265762	0.165026	0.872189	0.921756	0.0311451	0.170326	0.855053	0.938662	0.0606447	0.0777919	0.435641	1
rs193541	5	122253304	C	T	0.01303	0.002122	6.1e-10	0.419551	-0.0104322	0.0683293	0.878724	0.411894	0.029513	0.0912452	0.746645	0.446281	0.0250527	0.0889924	0.778546	0.446565	-0.119446	0.0814503	0.143716	0.388889	-0.0221347	0.0404458	0.584195	1
rs926326	6	25575402	A	G	0.01712	0.002504	1.2e-11	0.226937	-0.0411564	0.0797579	0.606099	0.221366	-0.0467361	0.111548	0.675616	0.204545	0.164854	0.101725	0.106355	0.234733	0.103468	0.106215	0.330887	0.17963	0.0375924	0.0537591	0.48438	1
rs2844484	6	31536224	A	G	-0.017398	0.002154	3.9e-16	0.385303	0.0408754	0.0725864	0.573631	0.403084	-0.00374148	0.0983441	0.969684	0.355372	0.0507032	0.0911512	0.578531	0.406489	-0.111974	0.0825176	0.175956	0.448148	-0.00530145	0.0422422	0.900127	1
rs5745582	6	33546498	C	T	0.02559	0.002737	1.2e-21	0.820528	0.0376388	0.080888	0.64193	0.803965	0.174842	0.117264	0.137307	0.809917	0.0708576	0.108088	0.51271	0.79771	-0.122497	0.0987683	0.215992	0.777778	0.0307641	0.0562119	0.584181	1
rs4895441	6	135426573	A	G	0.01996	0.002355	9.5e-18	0.726861	-0.1119	0.0714032	0.117786	0.729075	0.0755885	0.102017	0.459473	0.745868	0.0344754	0.0970211	0.722633	0.723282	0.0947638	0.0949417	0.319139	0.748148	0.0084415	0.0549498	0.877908	1
rs6943701	7	45133116	A	T	0.01808	0.00275	2.5e-11	0.823261	0.0292575	0.0888178	0.742	0.837004	0.113819	0.11443	0.320929	0.811983	0.160495	0.116798	0.170626	0.843511	-0.124297	0.113065	0.272629	0.82963	0.0410399	0.0554911	0.459557	1
rs17260734	7	80143355	T	A	0.01124	0.002114	7.1e-08	0.522974	0.0341962	0.0653729	0.601169	0.539648	0.0428913	0.0973515	0.659923	0.508264	-0.0346373	0.0881107	0.69457	0.551527	-0.108078	0.0862853	0.211482	0.514815	-0.0107042	0.0407356	0.792726	1
rs445	7	92408370	C	T	0.02067	0.003546	3e-09	0.903754	-0.36311	0.114633	0.00164261	0.909692	0.0373063	0.16009	0.815939	0.915289	-0.00382744	0.137721	0.977851	0.891221	0.0846823	0.112687	0.453038	0.824074	-0.0685927	0.109478	0.530957	1
rs342293	7	106372219	C	G	0.03451	0.002101	7e-61	0.541029	-0.0259455	0.0645321	0.687836	0.535242	-0.132966	0.0902856	0.142169	0.578512	0.0325047	0.0856475	0.704623	0.513359	-0.0150472	0.086599	0.86219	0.557407	-0.0318075	0.0397629	0.423752	1
rs74750282	7	114744463	T	C	0.04784	0.003735	7.3e-37	0.913187	0.272284	0.111631	0.0151115	0.910793	-0.152293	0.165596	0.358695	0.921488	-0.244307	0.163847	0.137194	0.929389	0.0246597	0.19444	0.899177	0.955556	-0.00650386	0.12706	0.959176	1
rs602616	7	129204325	C	G	-0.019298	0.003701	3.2e-08	0.910591	0.159477	0.114598	0.164733	0.911894	0.256464	0.162882	0.116714	0.917355	-0.107819	0.152153	0.479211	0.917939	0.034012	0.122131	0.780857	0.861111	0.0867248	0.066807	0.19424	1
rs3110823	7	135357476	A	C	0.03294	0.002793	5.9e-33	0.830355	0.0180552	0.0862294	0.834242	0.830396	0.057923	0.127231	0.649346	0.840909	0.0610495	0.112816	0.588888	0.818702	-0.119661	0.119277	0.316682	0.842593	0.00693175	0.0538285	0.897536	1
rs7800558	7	140242661	T	C	-0.012245	0.002126	1.2e-08	0.58247	0.00302394	0.0661395	0.963553	0.570485	-0.0177514	0.0940944	0.850527	0.60124	-0.0267692	0.0823029	0.74526	0.570611	0.00443698	0.0795717	0.955575	0.522222	-0.00705411	0.0393106	0.857588	1
rs117728810	7	151574265	G	A	-0.023917	0.004571	8.7e-08	0.94297	-0.0740796	0.140346	0.597876	0.944934	0.0861785	0.245666	0.726057	0.96281	0.0743856	0.167857	0.658039	0.929389	-0.0121363	0.177824	0.94564	0.944444	-0.000571222	0.0862408	0.994715	1
rs4284061	8	6878257	T	A	-0.020073	0.002187	6.3e-20	0.561259	-0.00740062	0.0679266	0.913291	0.614537	-0.101479	0.0906004	0.263833	0.621901	-0.13667	0.087925	0.121345	0.625954	-0.0609744	0.0815068	0.455077	0.618519	-0.0660111	0.0402117	0.100676	1
rs4841132	8	9183596	A	G	-0.027626	0.003654	6.1e-14	0.091291	0.153424	0.119466	0.199723	0.0870044	-0.000990456	0.172675	0.995428	0.0805785	0.0314366	0.168979	0.852565	0.0725191	0.331092	0.172869	0.0565467	0.0592593	0.133053	0.0762297	0.080912	1
8:103218144	8	103218144	ATTGCTATTATAAATAAGCTT	A	0.02835	0.004272	1.3e-11	0.935085	-0.0136467	0.120978	0.910238	0.922907	-0.170226	0.205609	0.408564	0.950413	-0.275556	0.151711	0.0705096	0.910305	0.170821	0.135669	0.209115	0.894444	-0.05301	0.0999623	0.595904	1
rs6986601	8	131026260	A	G	-0.011906	0.002103	7.7e-09	0.457191	0.0142633	0.0628391	0.820543	0.463656	-0.0988749	0.0944907	0.296457	0.46281	0.0670508	0.0831241	0.420637	0.406489	-0.0374209	0.0819769	0.648422	0.438889	-0.00504938	0.0389611	0.896882	1
rs385893	9	4763176	T	C	0.01432	0.002099	1.2e-12	0.477073	0.0310542	0.0653389	0.634821	0.493392	0.0115453	0.0942223	0.902582	0.483471	-0.156701	0.0884846	0.0777799	0.480916	-0.0646421	0.080436	0.42233	0.535185	-0.0357052	0.042658	0.402587	1
rs12247015	10	60145079	A	G	0.04217	0.002126	4.4e-89	0.581931	-0.0334854	0.0657112	0.610595	0.589207	-0.1826	0.0893456	0.042099	0.557851	-0.186047	0.0879544	0.0353884	0.614504	-0.196026	0.0796773	0.0145299	0.540741	-0.137874	0.046059	0.00275867	0.223452
rs7896518	10	65104500	A	G	-0.051452	0.00214	1.9e-127	0.572131	0.0459046	0.0709896	0.518199	0.596916	0.0458365	0.0910198	0.615024	0.576446	0.00169917	0.0851789	0.9841	0.589695	0.180433	0.0825842	0.0297869	0.507407	0.0684766	0.0407033	0.0925036	1
rs11594179	10	104392580	C	T	0.02197	0.002473	1.5e-18	0.764371	0.00672552	0.0778021	0.931152	0.779736	0.15654	0.0975295	0.109831	0.743802	-0.0907129	0.101162	0.370729	0.751908	0.102485	0.0939005	0.27609	0.72037	0.0426128	0.0487931	0.38248	1
rs4910886	11	4143721	G	T	0.02258	0.002217	6.2e-25	0.662039	-0.0965888	0.0673924	0.152493	0.64207	0.0368519	0.0970121	0.704388	0.669421	-0.0564069	0.088947	0.52655	0.65458	0.071027	0.0888864	0.42497	0.638889	-0.0257899	0.0427407	0.546239	1
rs2241942	11	20625387	G	A	-0.013837	0.002463	1.7e-08	0.758987	-0.0253749	0.0761599	0.739156	0.768722	-0.133648	0.107478	0.214931	0.772727	0.125891	0.103673	0.225766	0.746183	0.065388	0.0995015	0.511658	0.774074	0.00538367	0.0476595	0.910061	1
rs11235573	11	72412548	T	C	-0.011221	0.00211	3.8e-08	0.448284	0.010687	0.0655777	0.870618	0.433921	-0.102007	0.0965956	0.292047	0.448347	0.0714129	0.0893043	0.424662	0.46374	0.0128937	0.0795244	0.871324	0.5	0.00408493	0.0400571	0.918774	1
rs1362214	12	6282429	A	G	0.0242	0.002113	8.5e-31	0.518908	0.11395	0.0636909	0.0742765	0.518722	0.055254	0.0875788	0.528717	0.489669	0.132303	0.0851538	0.121512	0.524809	0.0673232	0.0793963	0.397246	0.624074	0.0953613	0.0385346	0.0133352	1
rs1127787	12	27867727	G	A	-0.018808	0.002796	3.5e-11	0.831123	-0.0238927	0.0881853	0.786564	0.831498	0.0120614	0.12297	0.921949	0.830579	-0.039858	0.107771	0.711812	0.814885	0.18495	0.108488	0.0894188	0.848148	0.0273592	0.0522863	0.600795	1
rs2015599	12	29435480	G	A	0.01207	0.002104	1.5e-08	0.540794	-0.126877	0.0630588	0.0448154	0.528634	-0.00989489	0.0976926	0.91941	0.57438	-0.091241	0.0872301	0.296572	0.557252	-0.0639946	0.0795845	0.422063	0.562963	-0.0852567	0.0393576	0.0302952	1
rs6580981	12	54723028	G	A	0.01423	0.002115	2.4e-11	0.540754	-0.00266782	0.0663831	0.967961	0.561674	0.0305172	0.0894013	0.733146	0.57438	-0.0112746	0.0856361	0.895361	0.564885	-0.0365955	0.0829787	0.659561	0.527778	-0.00574383	0.0397265	0.885039	1
rs1716505	12	65005079	C	G	-0.01328	0.002285	4.7e-09	0.683007	-0.0128771	0.0678382	0.849535	0.659692	-0.236787	0.0926771	0.0112541	0.68595	0.0466014	0.0923532	0.614281	0.688931	-0.128693	0.0868326	0.13952	0.651852	-0.0781349	0.0594438	0.188701	1
rs12426673	12	109490296	G	T	-0.014413	0.002127	2.2e-11	0.417326	-0.111897	0.0666861	0.0940558	0.42511	-0.116341	0.0913217	0.203939	0.42562	0.0131232	0.0936362	0.888653	0.44084	-0.0406009	0.0839542	0.629068	0.398148	-0.0722078	0.0408007	0.0767655	1
rs749140768	12	120109284	AGGCACCTCTTCACAGGAC	A	0.0289	0.003899	1.1e-14	0.919829	0.0989218	0.115104	0.390577	0.904185	-0.097014	0.157252	0.537878	0.921488	0.360969	0.152533	0.0187146	0.912214	-0.00036659	0.150424	0.998057	0.916667	0.0927129	0.0895222	0.300369	1
rs11553699	12	122216910	A	G	0.05075	0.003194	1.2e-57	0.864607	0.0803402	0.0936517	0.391429	0.856828	0.0501054	0.116477	0.667466	0.842975	0.193041	0.137781	0.162423	0.896947	-0.0352325	0.108686	0.746069	0.837037	0.0616491	0.0554651	0.266356	1
rs7987027	13	71213147	T	C	0.0111	0.002103	1.2e-07	0.459373	-0.0747246	0.0667657	0.263655	0.473568	0.0633852	0.0904885	0.484324	0.479339	-0.0744117	0.0854293	0.384566	0.471374	0.0703929	0.0810017	0.385626	0.455556	-0.0124833	0.0413839	0.762921	1
rs1760940	14	20938251	A	C	0.0271	0.00243	2e-29	0.75281	0.0115354	0.0786125	0.883405	0.77533	-0.0768476	0.120531	0.524374	0.78719	-0.0641276	0.0948862	0.499764	0.740458	-0.00195602	0.103088	0.984876	0.777778	-0.02462	0.0479014	0.607272	1
rs4427713	14	32955683	T	C	-0.011989	0.002118	5.9e-09	0.446147	-0.0228853	0.0660325	0.729073	0.429515	-0.0545427	0.0958331	0.569805	0.400826	0.0564805	0.0918376	0.539107	0.448473	0.136067	0.0799775	0.0900692	0.390741	0.0279942	0.0432294	0.517261	1
rs59488041	14	101180041	T	A	-0.0238	0.003071	2.5e-14	0.864626	-0.0185728	0.0920763	0.840234	0.84141	-0.0725891	0.140315	0.605414	0.869835	0.0089895	0.128581	0.944318	0.864504	-0.146207	0.114472	0.202651	0.857407	-0.0539745	0.057209	0.345445	1
rs261290	15	58678720	T	C	0.01257	0.002209	1.8e-08	0.346067	-0.127152	0.0682253	0.063019	0.30837	-0.124479	0.0946703	0.189842	0.380165	0.032254	0.0900293	0.720448	0.374046	0.205592	0.0902087	0.0234675	0.287037	-0.0072445	0.0787103	0.926666	1
rs3087374	15	89859994	C	A	0.02366	0.003836	2.6e-10	0.918931	-0.0518474	0.107399	0.629507	0.910793	-0.151649	0.147548	0.305108	0.904959	-0.0246676	0.150267	0.869738	0.917939	0.16757	0.188002	0.373573	0.944444	-0.0380694	0.0698074	0.585513	1
rs151234	16	28505660	G	C	-0.020078	0.003118	7.8e-11	0.869485	0.00287952	0.0973588	0.976418	0.871145	0.00508852	0.128238	0.968382	0.865702	-0.301733	0.118106	0.0112145	0.854962	-0.0622304	0.106764	0.560478	0.816667	-0.084617	0.069412	0.222823	1
rs289713	16	57006829	T	A	-0.01878	0.002696	2.5e-12	0.189079	-0.0485834	0.0839873	0.563245	0.187225	0.246764	0.108715	0.0241286	0.204545	-0.242333	0.105659	0.022641	0.196565	-0.153739	0.106198	0.148905	0.17037	-0.0504593	0.103142	0.624686	1
rs55823018	16	88535242	C	T	-0.013095	0.002253	5.9e-09	0.675508	-0.0179716	0.0699306	0.797303	0.690529	-0.0013302	0.0989173	0.989282	0.700413	-0.029711	0.0889368	0.738606	0.648855	-0.0374356	0.0871595	0.667907	0.677778	-0.0221248	0.0420797	0.599038	1
rs7213347	17	2153257	G	C	-0.013164	0.002284	2e-09	0.301487	0.0208714	0.0698479	0.765222	0.307269	-0.0371827	0.0959976	0.698865	0.280992	-0.169376	0.0979196	0.0848999	0.274809	-0.0677461	0.0946591	0.474823	0.274074	-0.0471917	0.0434626	0.277568	1
rs12601687	17	18241531	G	A	0.03014	0.003368	2.2e-19	0.890455	0.0313351	0.111115	0.77807	0.906388	0.1625	0.13097	0.215945	0.876033	0.0990638	0.140678	0.481966	0.900763	-0.0786613	0.133467	0.556121	0.890741	0.0512329	0.0637629	0.421692	1
rs1967556	17	27744033	T	G	0.02287	0.002107	1.3e-27	0.473554	-0.0108712	0.0639924	0.865179	0.483444	0.0787682	0.0926979	0.396344	0.456612	0.0790534	0.0836749	0.345683	0.459924	0.151946	0.0787919	0.0548797	0.455556	0.0647052	0.0404433	0.109621	1
rs11867543	17	79655046	C	T	0.01846	0.003046	5.5e-10	0.862391	-0.0628206	0.0930019	0.499724	0.85793	-0.391215	0.132422	0.00345351	0.853306	0.15745	0.132504	0.235847	0.887405	0.189782	0.121094	0.118267	0.861111	-0.0257565	0.129222	0.842012	1
rs680478	18	9609957	C	T	-0.016511	0.002435	7.7e-12	0.246875	-0.0506052	0.0759609	0.505627	0.234581	0.00249844	0.0996858	0.980026	0.272727	0.0956839	0.102114	0.349638	0.225191	0.172365	0.0941513	0.0682781	0.261111	0.0459229	0.0534453	0.390203	1
rs77261872	18	42107662	C	T	0.03152	0.003178	4.5e-23	0.87456	0.110791	0.0950779	0.244532	0.871145	0.0482091	0.137114	0.725455	0.876033	-0.286722	0.128401	0.0264256	0.864504	0.139306	0.145965	0.340772	0.905556	0.00485033	0.0977947	0.960443	1
rs10411696	19	1060487	T	G	-0.011692	0.002102	2.3e-08	0.527576	-0.0541395	0.0652393	0.407062	0.46696	0.127565	0.0955767	0.183277	0.514463	0.0425302	0.081254	0.60114	0.515267	0.100589	0.083389	0.228805	0.52963	0.0390349	0.0447154	0.382684	1
rs11085147	19	5711930	C	T	0.09148	0.003632	3e-141	0.903017	0.241095	0.103765	0.020602	0.893172	0.185825	0.138911	0.182285	0.89876	0.21638	0.132878	0.104689	0.891221	0.327676	0.207942	0.116276	0.957407	0.231019	0.0667466	0.0005379	0.0435699
rs142158911	19	11190534	G	A	0.01751	0.003301	4.6e-08	0.884207	0.163867	0.102778	0.11156	0.886564	0.0499805	0.136629	0.714836	0.884298	-0.00782549	0.122446	0.949093	0.853053	0.0893509	0.123731	0.470855	0.862963	0.0838694	0.0597345	0.160308	1
rs10419397	19	17391328	G	A	-0.032272	0.002301	7.1e-46	0.70588	0.0732664	0.0707096	0.300689	0.723568	0.157759	0.0969005	0.104859	0.710744	0.150998	0.088415	0.0888996	0.708015	-0.0408034	0.0915901	0.656326	0.72963	0.0829203	0.0425114	0.0511112	1
19:19756073	19	19756073	AGCC	A	0.02342	0.004125	1.1e-08	0.92707	0.139259	0.116526	0.232688	0.911894	0.0940725	0.168528	0.577241	0.92562	-0.130337	0.178108	0.464978	0.937023	0.021555	0.188307	0.908955	0.955556	0.0597185	0.0770188	0.438117	1
rs7412	19	45412079	C	T	0.04013	0.003861	1.3e-24	0.919735	-0.0896879	0.122774	0.465461	0.9163	0.273618	0.197471	0.167185	0.942149	-0.112334	0.177739	0.527951	0.931298	0.0660717	0.157715	0.67561	0.92963	0.00102109	0.0781255	0.989572	1
rs1613662	19	55536595	G	A	-0.019946	0.002821	5.4e-13	0.165549	-0.023167	0.0900979	0.797195	0.157489	-0.0523846	0.126713	0.679685	0.150826	-0.0270748	0.113743	0.812048	0.187023	-0.197084	0.104519	0.0604516	0.187037	-0.0740896	0.0531266	0.163141	1
rs11668201	19	59003632	A	T	-0.015043	0.00269	9.6e-09	0.81049	-0.000549312	0.0861186	0.994914	0.812775	0.00339146	0.115012	0.976501	0.81405	-0.0428368	0.108211	0.692541	0.812977	0.0861245	0.104581	0.410961	0.827778	0.0113581	0.0508155	0.823134	1
rs4814776	20	1921523	C	A	-0.036218	0.002236	5.4e-59	0.670582	-0.0176969	0.0681983	0.795375	0.662996	0.173559	0.0971584	0.0753368	0.679752	-0.0113579	0.0889463	0.898493	0.669847	-0.0264614	0.0859965	0.758552	0.65	0.0164277	0.0414403	0.691796	1
rs754169	20	17918394	T	A	0.02735	0.0021	1.2e-38	0.463532	-0.0645828	0.0649707	0.320747	0.504405	0.0210024	0.0897637	0.815209	0.452479	0.0451169	0.0858443	0.599651	0.446565	-0.104539	0.0812973	0.199617	0.448148	-0.0345487	0.0392834	0.379145	1
rs2426092	20	47384255	A	C	0.01235	0.002109	3.9e-09	0.548316	0.0269901	0.066921	0.686911	0.567181	0.0612124	0.0941756	0.516342	0.572314	0.122272	0.082089	0.137606	0.53626	-0.0861983	0.0833417	0.301961	0.553704	0.0297475	0.0409478	0.467549	1
rs2245947	22	43528251	G	T	0.03896	0.002245	2.5e-68	0.322015	0.0260797	0.0698717	0.709139	0.265419	-0.032888	0.098241	0.7381	0.31405	-0.12971	0.0981108	0.187341	0.288168	-0.0112865	0.081301	0.889696	0.362963	-0.0235061	0.0421217	0.576809	1
rs12148	22	50962208	T	G	-0.016642	0.002151	5.7e-15	0.388911	-0.0333602	0.0667472	0.617463	0.386564	0.0178945	0.09567	0.851788	0.409091	0.0990255	0.0867994	0.255013	0.389313	-0.0513716	0.085418	0.548084	0.403704	0.000944321	0.0407063	0.981492	1
*Alternative allele is the effect allele.
RAF = Reference Allele Frequency
FWER = Family-Wise Error Rate
